# Genome-wide Analysis Reflects Novel 5-Hydroxymethylcytosines Implicated in Diabetic Nephropathy

**DOI:** 10.1101/2022.01.14.22269066

**Authors:** Ying Yang, Chang Zeng, Kun Yang, Zhou Zhang, Qinyun Cai, Chuan He, Wei Zhang, Song-Mei Liu

## Abstract

Long-term complications of type 2 diabetes (T2D) are the major causes for T2D-related disability and mortality. Notably, diabetic nephropathy (DN) has become the most frequent cause of end-stage renal disease (ESRD) in most countries. Understanding epigenetic contributors to DN can provide novel insights into this complex disorder and lay the foundation for more effective monitoring tools and preventive interventions, critical for achieving the ultimate goal of improving patient care and reducing healthcare burden. We have used a selective chemical labeling technique (5hmC-Seal) to profile genome-wide distributions of 5-hydroxymethylcytosines (5hmC), a gene activation mark, in patient-derived circulating cell-free DNA (cfDNA). Differentially modified 5hmC genes were identified across T2D patients with DN (n = 12), T2D patients with non-DN vascular complications (non-DN) (n = 29), and T2D patients with no complications (controls) (n = 14). Specifically, differential 5hmC markers between DN and controls revealed relevant pathways such as NOD-like receptor signaling pathway and tyrosine metabolism. A ten-gene panel was shown to provide differential 5hmC patterns between controls and DN, as well as between controls and non-DN patients using a machine learning approach. The 5hmC profiles in cfDNA reflected novel DN-associated epigenetic modifications relevant to the disease pathogenesis of DN. Importantly, these findings in cfDNA, a convenient liquid biopsy, have the potential to be exploited as a clinically useful tool for predicting DN in high risk T2D patients.
