## Supplementary Table 1 for "Genome-wide Analysis Reflects Novel 5-Hydroxymethylcytosines Implicated in Diabetic Nephropathy"

### Sheet: DN_T2D
STable1 KEGG pathway enrichment analysis of genes between DN patients and T2D controls
ID	Description	setSize	enrichmentScore	NES	pvalue	p.adjust	qvalues	rank	leading_edge	core_enrichment
hsa04621	NOD-like receptor signaling pathway	141	0.435656	2.12089	5.44653e-08	1.74289e-05	1.4161e-05	4101	tags=49%, list=28%, signal=36%	DEFA1/CXCL1/IL1B/RELA/RNFACACA/GBP1/GBP5/IFI16/DEFA1B/RIPK3/GBP4/TNF/NLRP12/GBP3/VDAC2/TRAF6/RIPK2/IRAK4/NFKBIA/ATG12/IFNAR1/NAMPT/CCL5/NAIP/MAP3K7/NLRP3/PKN2/TBK1/RNASEL/CASP4/TRPM2/GSDMD/BIRC2/MAPK1/AIM2/MCU/TRPV2/CASP1/ERBIN/DNM1L/MAP1LC3B2/CASP5/TRPM7/JAK1/ITPR1/PLCB4/PSTPIP1/MAPK8/CASR/CHUK/BCL2/MAPK14/IKBKB/TP53BP1/GBP2/CAMP/PLCB1/CTSB/ANTXR2/NFKB1/TAB2/TANK/NEK7/OAS2/NOD1/TICAM1/TXN/STAT1/…
hsa04080	Neuroactive ligand-receptor interaction	251	-0.446516	-1.81307	1.23111e-07	1.96978e-05	1.60044e-05	3230	tags=37%, list=22%, signal=30%	PTGIR/GLRB/RLN2/GRM3/TRPV1/GRIN2C/CRHR2/GIPR/GIP/GLP1R/CHRNANAT2/GABRA6/HRH3/NPFFR2/GABRB2/GRM1/GRID2/TSPO/GHRH/HTR6/GRIA4/GRIK4/GRIN1/CHRM1/GRM7/GHRHR/NTSR2/SSTR2/PTGER1/GLP2R/SSTR4/PLG/GHR/ADRA1B/GRM5/GRID1/DRD2/CHRND/CGA/TACR3/ADM2/S1PR5/GRM8/PYY/2ADRA1B/SLURP1/GRIK3/GRIN2B/GABRB1/GRM6/CALCB/GRIK2/GRM4/PRLR/GRIN2A/AVPR1B/SSTR1/FSHR/GABRG3/GABRG2/GABRA2/MC2R/NPY1R/ADCYAP1/PTGFR/UTS2/CHRNA9/2CAS…
hsa05131	Shigellosis	193	0.358062	1.77303	5.6047e-06	0.000597835	0.000485741	3952	tags=44%, list=27%, signal=33%	IL1B/RELA/PFN1/RNFACACA/UBE2N/ARPC5/MYL12B/ARPC2/MYL12A/RRAGA/TIFA/UBC/TNF/TRAF6/RIPK2/ATG14/NFKBIA/ATG12/2BIRCABCA3/ILK/RRAGD/CCL5/ACTR2/NAIP/MAP3K7/PIK3C3/ACTR3/FOXO3/CYCS/NLRP3/PIK3CA/TBK1/UBE2D3/MYLPF/CASP4/ACTR3B/PIK3R1/SQSTM1/CD44/CAPN2/MAPK1/ACTG1/GSK3B/HK1/PIK3R3/AKT3/ROCK1/ITGB1/FNBP1/VCL/HK2/CDC42/CASP1/ELMO1/ARHGEF2/MAP1LC3B2/DIAPH1/CUL1/ACTR3C/ITPR1/WASL/PLCB4/CAST/MAPK8/CBX3/CHUK/BCL…
hsa04740	Olfactory transduction	139	0.368535	1.79228	1.61632e-05	0.00102993	0.000836815	718	tags=22%, list=5%, signal=21%	RGS2/OR2L2/OR2T29/OR8B12/ORNAT2G4/OR2A42/OR2T11/ORNAT2G7/OR8G1/OR6C2/OR2A7/CNGA4/ABCA3CDC4AOC1/OR4N5/ACADMACACAACTG1/OR3A2/ORACP1A1/OR51L1/OR6A2/OR14A16/OR2M4/OR11G2/OR2A1/OR2L5/OR5AN1/12TSPO9/CALM1/OR4F17/OR6J1/OR5AU1
hsa04110	Cell cycle	115	0.393517	1.84898	1.91917e-05	0.00102993	0.000836815	3324	tags=37%, list=22%, signal=29%	CDCABCA2/CDK4/SFN/GADD45A/CCNA1/CCNB1/CCNH/MYC/TTK/PKMYT1/YWHAB/YWHAG/CCNE2/ORC4/PCNA/DBF4/MCM3/MAD2L1/NAT29ACTG1/PTTG1/YWHAZ/CDKN1C/CDK1/CDC14A/TGFB1/GSK3B/CDK6/CDC6/RBL2/CDC25B/STAG1/SMAD2/WEE1/CCND2/CUL1/ABATACTG1/CDC27/RB1/5CCK/CDC16/RBL1/ORC6/E2F2
hsa00350	Tyrosine metabolism	31	-0.680704	-2.10603	1.93111e-05	0.00102993	0.000836815	1979	tags=45%, list=13%, signal=39%	TH/ALDH3A1/ALDH3B2/FAHD1/DDC/TYR/GSTZ1/TYRP1/ADH6/ADH1A/AOC3/ADH7/PNMT/GOT1L1
hsa05135	Yersinia infection	119	0.39005	1.85998	2.9558e-05	0.00135122	0.00109787	3799	tags=50%, list=26%, signal=37%	IL1B/RELA/ARPC5/ARPC2/FCGR2A/CD8A/TNF/TRAF6/IRAK4/NFKBIA/PIP5K1B/ACTR2/ALDH3AAANAT/FYB1/MAP3K7/GNAQ/ACTR3/NLRP3/PIK3CA/PKN2/TBK1/RHOG/ACTR3B/PIK3R1/VAV3/WIPF1/MAPK1/ACTG1/GSK3B/PIK3R3/AKT3/ROCK1/ITGB1/SKAP2/CDC42/CASP1/ELMO1/MAP2K6/ACTR3C/WASL/MAPK8/CHUK/MAPK14/IKBKB/ROCK2/CD4/LCP2/PIK3CD/RPS6KA2/ITGA4/6ACTG14/GIT2/PTK2/2TGFB1/ARF6/ITGA5/NFKB1/TAB2/CRKL
hsa04975	Fat digestion and absorption	39	-0.597624	-1.92801	9.79633e-05	0.00391853	0.00318381	3311	tags=49%, list=22%, signal=38%	CASR47/ABCG8/AGPAT1/ACAT2/ABCG5/DGAT1/PLA2G3/APOB/FABP1/PLA2G2E/CASR49/MOGAT3/PLA2G2F/NPC1L1/MTTP/PLPP2/PNLIPRP1/APOA4/PLA2G1B
hsa05100	Bacterial invasion of epithelial cells	65	0.447877	1.91842	0.00019406	0.00689989	0.00560616	4268	tags=58%, list=29%, signal=42%	SHC1/ARPC5/ARPC2/CTNNB1/DNM3/ARHGAPNAT2/ILK/ACTR2/ACTR3/CD2AP/PIK3CA/RHOG/CAV1/ACTR3B/PIK3R1/CAV2/ACTG1/PIK3R3/ITGB1/VCL/CDC42/ELMO1/3CDC2794/ACTR3C/WASL/WASF1/CTNNA1/PIK3CD/GAB1/6ACTG14/PTK2/HCLS1/ITGA5/CRKL/PXN/6RHOG6/RHOA/RAC1
hsa04217	Necroptosis	101	0.385578	1.79965	0.000259974	0.00748366	0.00608047	2880	tags=30%, list=19%, signal=24%	IL1B/FASLG/IFNG/CHMP5/RNFACACA/USPABCA3/IFNGR1/RIPK3/TNF/CHMP2A/VDAC2/IFNAR1/3ACTG17/GLUL/PYGL/NLRP3/IFNGR2/PPIA/PLA2G4A/SQSTM1/BIRC2/CAPN2/EIF2AK2/STAT5A/STAT4/CASP1/DNM1L/CYLD/TRPM7/JAK1
hsa05140	Leishmaniasis	63	0.438814	1.87403	0.000270483	0.00748366	0.00608047	1413	tags=32%, list=9%, signal=29%	IL1B/IFNG/RELA/HLA-DMB/FCGR2A/65HTR5A/IFNGR1/FCGR3B/TNF/CR1/TRAF6/EEF1A1/HLA-DPA1/IRAK4/NFKBIA/HLA-DRA/3ACTG17/PRKCB/MAP3K7/FASLG5
hsa05332	Graft-versus-host disease	35	0.55802	2.04875	0.000299169	0.00748366	0.00608047	1032	tags=43%, list=7%, signal=40%	IL1B/FASLG/IFNG/ARF61/HLA-DMB/KIR3DL2/KIR2DL3/KIR3DL1/CD28/HLA-A/GZMB/TNF/CD80/HLA-DPA1/HLA-DRA
hsa04650	Natural killer cell mediated cytotoxicity	100	0.378994	1.76573	0.000304024	0.00748366	0.00608047	2334	tags=30%, list=16%, signal=25%	FASLG/IFNG/SHC1/ARF61/KIR3DL2/KIR2DL3/KIR3DL1/IFNGR1/ADCYAP1R1AANAT7/HLA-A/GZMB/FCGR3B/TNF/APOB4/SYK/CASP3/IFNAR1/PRKCB/FCER1G/ALDH3AAANAT/PIK3CA/2CCK/IFNGR2/SOS1/PIK3R1/VAV3/MAPK1/FYN/AVPR1B0/PIK3R3
hsa05167	Kaposi sarcoma-associated herpesvirus infection	156	0.329378	1.59661	0.000334419	0.00764387	0.00621064	3395	tags=40%, list=23%, signal=32%	CXCL1/RELA/CDK4/GNG11/CCR4/MYC/IFNGR1/GNB3/ZFP36/CALM1/HLA-A/UBC/PIK3CG/SYK/CTNNB1/CASP3/ATG14/NFKBIA/FGF2/IFNAR1/3ACTG17/PIK3C3/HLA-F/CYCS/PIK3R5/CCR5/PIK3CA/TBK1/GNG2/RCAN1/ADHVWF/PIK3R1/MAPK1/HIF1A/AVPR1B0/EIF2AK2/GSK3B/PIK3R3/AKT3/5RELA/CDK6/CDABCA20R1L/14SYK/MAP1LC3B2/MAP2K6/JAK1/ABATACTG1/IL6ST/PREX1/RB1/ITPR1/LYN/MAPK8/CREB1/CHUK/AVPR1B2/5CCND2/RBL25/MAPK14/IKBKB/E2F2/PIK3CD/STAT3
hsa04611	Platelet activation	115	0.352469	1.65611	0.000453968	0.00961552	0.00781261	3586	tags=48%, list=24%, signal=37%	MYL12B/MYL12A/FCGR2A/COL3A1/RASGRP2/PPP1R12A/PIK3CG/SYK/RASGRP1/FGA/PRKACB/CASPASICAOC1/RAP1B/FCER1G/VASP/GNAQ/PRKG2/PIK3R5/PIK3CA/PLA2G4A/PIK3R1/APBB1IP/GNAI1/MAPK1/FYN/ADCY4/ACTG1/STIM1/PIK3R3/AKT3/ROCK1/ITGB1/MYLK2/P2RX1/PPP1CB/GP6/14SYK/TBXA2R/TBXAS1/FGB/ITPR1/ITGA2B/PLCB4/GNAI3/LYN/PPP1CC/MAPK14/ARHGAPACADS/ROCK2/LCP2/PIK3CD/6ACTG14/SNAP23/PLCB1/VWF
hsa05160	Hepatitis C	122	0.345214	1.64055	0.000487782	0.00961552	0.00781261	3395	tags=37%, list=23%, signal=29%	FASLG/IFNG/RELA/CLDN3/CDK4/MYC/TNF/CTNNB1/CASP3/RSAD2/TRAF6/YWHAB/NFKBIA/IFNAR1/YWHAG/CLDN1/CYCS/PIK3CA/MX1/TBK1/2CCK/RNASEL/NAT29ACTG1/MX2/YWHAZ/SOS1/PIK3R1/MAPK1/EIF2AK2/GSK3B/PIAS1/PIK3R3/AKT3/CDK6/JAK1/ABATACTG1/RB1/2ACTGADAMNAT2/CHUK/90ACTG1/5CCND2/IKBKB/E2F2/PIK3CD/STAT3
hsa04666	Fc gamma R-mediated phagocytosis	87	0.39578	1.81917	0.000510825	0.00961552	0.00781261	3541	tags=44%, list=24%, signal=33%	ARPC5/ARPC2/FCGR2A/65HTR5A/CFL1/FCGR3B/CFL2/SYK/PIP5K1B/PRKCB/ACTR2/VASP/ACTR3/ASAP1/PIK3CA/PTPRC/ACTR3B/PLA2G4A/PIK3R1/VAV3/CGA0/MAPK1/MYONAT2/PLPP3/PIK3R3/AKT3/CDC42/CCK3/FCGR3A/MARCKS/ACTR3C/ACAT285/LYN/5CCND2/WASF1/PIK3CD/2TGFB1/ARF6
hsa05164	Influenza A	134	0.328612	1.57433	0.000655801	0.0116587	0.00947268	2381	tags=29%, list=16%, signal=25%	IL1B/FASLG/IFNG/RELA/CDK4/HLA-DMB/3CASP5/IFNGR1/KPNA5/TNF/CASP3/RSAD2/CD2ACTN1/HLA-DPA1/IRAK4/NFKBIA/HLA-DRA/IFNAR1/3ACTG17/PRKCB/CCL5/IFIH1/CYCS/NLRP3/PIK3CA/MX1/TBK1/RNASEL/IFNGR2/MX2/PIK3R1/DNAJC3/MAPK1/ACTG1/EIF2AK2/PRSS3/PIK3R3/AKT3/CDK6
hsa05161	Hepatitis B	131	0.340954	1.64197	0.000748702	0.0126097	0.0102454	3511	tags=42%, list=24%, signal=32%	FASLG/RELA/CCNA1/MYC/TNF/CASP3/TRAF6/YWHAB/IRAK4/NFKBIA/IFNAR1/3ACTG17/PRKCB/TGFBR1/CCNE2/ALDH3AAANAT/MAP3K7/IFIH1/MAP3K1/TGFBR2/CYCS/PIK3CA/TBK1/PCNA/2CCK/ATF6B/NAT29ACTG1/YWHAZ/SOS1/PIK3R1/MAPK1/TGFB1/STAT5A/CASPNAT2/PIK3R3/AKT3/ATF2/STAT4/MAP2K6/JAK1/ABATACTG1/CREB3/RB1/MAPK8/CREB1/CHUK/BCL2/5CCND2/MAPK14/IKBKB/E2F2/PIK3CD/STAT3/EGR2/6ACTG14
hsa05220	Chronic myeloid leukemia	68	0.426606	1.84205	0.000871634	0.0139461	0.0113312	3799	tags=47%, list=26%, signal=35%	SHC1/RELA/CDK4/GADD45A/MYC/NFKBIA/TGFBR1/MECOM/TGFBR2/PIK3CA/2CCK/SOS1/POLK/PIK3R1/MAPK1/TGFB1/STAT5A/PIK3R3/AKT3/CDK6/ABATACTG1/3CDC2794/RB1/CHUK/RUNX1/5CCND2/IKBKB/E2F2/PIK3CD/HDAC2/NFKB1/CRKL
hsa04613	Neutrophil extracellular trap formation	89	0.383156	1.76127	0.000980902	0.0149471	0.0121445	3785	tags=46%, list=25%, signal=35%	SELP/RELA/CTSG/FCGR2A/65HTR5A/FCGR3B/CR1/SYK/FPR1/VDAC2/FGA/PRKCB/PPIF/2ACTGABAT0/MAP3K7/PIK3CA/CASP4/PIK3R1/GSDMD/MAPK1/ACTG1/PIK3R3/AKT3/CASP1/HDAC9/HDAC7/CLEC7A/FCGR3A/FGB/ITGA2B/PLCB4/5CCND2/MAPK14/PIK3CD/CAMP/6ACTG14/PLCB1/VWF/HDAC2/NFKB1/ATG7
hsa04742	Taste transduction	54	-0.518477	-1.77036	0.00173723	0.0252688	0.0205309	3448	tags=46%, list=23%, signal=36%	PLCB3/3ACTGNAT2/ASIC2/HTR3A/CACNA1A/HTR3C/SCN9A/GABRA6/SCN3A/GRM1/HTR3E/PRKACG/HTR3B/CASP456/PDE1A/PLCB2/TRPM5/HCN4/GRM4/GABRA2/CALHM1/ADCY8/P2RX2/HTR1E/50CASP1
hsa05212	Pancreatic cancer	65	0.400097	1.71376	0.00201631	0.028053	0.022793	3395	tags=42%, list=23%, signal=32%	RELA/CDK4/GADD45A/RALB/TGFBR1/TGFBR2/PIK3CA/POLK/PIK3R1/MAPK1/TGFB1/PIK3R3/AKT3/CDK6/SMAD2/CDC42/JAK1/ABATACTG1/RB1/BRCA2/MAPK8/CHUK/5CCND2/IKBKB/E2F2/PIK3CD/STAT3
hsa05203	Viral carcinogenesis	147	0.305454	1.48661	0.00211929	0.0282572	0.022959	3511	tags=37%, list=24%, signal=28%	PMAIP1/RELA/CDCABCA2/CDK4/CCNA1/CCR4/HNRNPK/HLA-A/TBPL1/SYK/CASP3/2CD44/YWHAB/RASA2/NFKBIA/PRKACB/YWHAG/CCNE2/HLA-F/CCR5/PIK3CA/2CCK/ATF6B/NAT29ACTG1/YWHAZ/PIK3R1/GTF2A1/CDK1/MAPK1/GTF2A2/EIF2AK2/STAT5A/PIK3R3/CDK6/ATF2/RBL2/RBPJ/CDC42/HDAC9/CCND2/HDAC7/JAK1/IL6ST/CREB3/RB1/LYN/CREB1/GTF2B/RBL1/USP7/PIK3CD/STAT3/EGR2/6ACTG14
hsa04950	Maturity onset diabetes of the young	17	-0.680112	-1.83331	0.00274057	0.0349382	0.0283873	3082	tags=71%, list=21%, signal=56%	ACACAACTG1/MNX1/ONECUT1/PKLR/HNF1A/HNF1B/PAX6/GCK/HNF4G/MAFA/ALDH3B2546/BHLHAAANAT
hsa04612	Antigen processing and presentation	60	0.406917	1.70743	0.00283873	0.0349382	0.0283873	1527	tags=30%, list=10%, signal=27%	5CDC25B/IFNG/ARF61/HLA-DMB/KIR3DL2/KIR2DL3/KIR3DL1/4CALM1/HLA-A/CD8A/TNF/KIR2DL4/NFYA/HLA-DPA1/B2M/HLA-DRA/HSPA6/HLA-F
hsa05132	Salmonella infection	223	0.271953	1.38392	0.00303102	0.0359232	0.0291876	3411	tags=34%, list=23%, signal=26%	IL1B/RELA/STXNAT2/PFN1/ARPC5/MYL12B/ARPC2/MYL12A/MYC/SNATABCA2ANAT2/RIPK3/TNF/NAT2ARF6/PIK3CG/CTNNB1/CASP3/TRAF6/RIPK2/IRAK4/ACTGABAT4/NFKBIA/30ACTG1/ACTR2/NAIP/MAP3K7/PODXL/PIK3C3/ACTR3/FBXO22/ACAT1ASIC2/CYCS/NLRP3/PIK3CA/KIF5B/PTPRC/NAT26ASIC2/RHOG/DYNLL1/MYLPF/DYNC1LI2/CASP4/ACTR3B/GSDMD/CGA0/BIRC2/MAPK1/ACTG1/RAB7A/AKT3/ACAT29/CDC42/CASP1/ELMO1/5ADCY83/TUBB4B/MAP2K6/ABI1/1ASIC2C9/ASIC274/CASP…
hsa05033	Nicotine addiction	34	-0.565918	-1.77118	0.00366365	0.0418702	0.0340196	3167	tags=53%, list=21%, signal=42%	CACNA1B/GRIN2C/CACNA1A/GABRA6/GABRB2/GRIA4/SLC17A6/GRIN1/GRIN2B/SLC17A8/GABRB1/GRIN2A/GABRG3/GABRG2/GABRA2/GABRB3/CHRNA4/GRIA2
hsa04668	TNF signaling pathway	97	0.346319	1.62565	0.00412016	0.0454638	0.0369393	3393	tags=38%, list=23%, signal=30%	CXCL1/CXCL5/IL1B/RELA/CCLABCA2/CXCL6/RIPK3/TNF/CASP3/NFKBIA/MAP3K8/CCL5/ILABATR1/MAP3K7/VEGFC/ACTG1ACADL/PIK3CA/ATF6B/PIK3R1/BIRC2/MAPK1/CASPNAT2/PIK3R3/AKT3/ATF2/MAP3K5/DNM1L/MAP2K6/CREB3/MMP3/MAPK8/CREB1/CHUK/ASICALPL/MAPK14/IKBKB/PIK3CD
hsa00830	Retinol metabolism	50	-0.510571	-1.72885	0.00432475	0.0461306	0.0374811	1882	tags=34%, list=13%, signal=30%	LRAT/RDH16/RDH8/CYP2W1/UGT2BNAT2/CYP2B6/UGT2B7/CYP1A1/NAT2CD80/3ASICAOC165/ADH6/ADH1A/UGT2B4/ADH7/CYP1A2/SDR16C5/CYPAOC1A1
hsa04660	T cell receptor signaling pathway	92	0.356268	1.64278	0.00477276	0.0492672	0.0400296	3952	tags=47%, list=27%, signal=35%	IFNG/RELA/CDK4/CD28/CD8A/TNF/RASGRP1/NFKBIA/PDCD1/MAP3K8/84ASIC2/MAP3K7/FASLG5/PIK3CA/PTPRC/2CCK/SOS1/PIK3R1/VAV3/MAPK1/FYN/AVPR1B0/CD3E/GSK3B/PIK3R3/AKT3/TEC/CDC42/MAPK8/CHUK/AVPR1B2/5CCND2/MAPK14/IKBKB/CD4/LCP2/PIK3CD/2TGFB1/CBLB/NFKB1/CARD11/CD282/PRKCQ

### Sheet: DN_nonDN
STable1 KEGG pathway enrichment analysis of genes between patients with DN and non-DN
ID	Description	setSize	enrichmentScore	NES	pvalue	p.adjust	qvalues	rank	leading_edge	core_enrichment
hsa04740	Olfactory transduction	134	0.506597	2.23983	8.95969e-10	2.8671e-07	2.72563e-07	1989	tags=45%, list=13%, signal=39%	OR10G4/OR6AA2M/OR4F17/OR4N5/OR4D11/ORA2MTA2MNAT1/ORA2MTACADS/OR14A16/OR8G1/OR5A2MA1/RGSA2M/ORA2MA4A2M/OR5AN1/ORA2MTA2M/ORA2MG6/OR56A4/OR6J1/ORA2MT6/OR13A1/OR1C1/OR4F5/OR8B1A2M/ORA2MM4/OR3AA2M/ORA2MLA2M/OR6S1/OR11GA2M/CALM1/ORA2ML5/CALML5/ORA2MW3/PRKGA2M/ORA2MAJ1/OR7A17/ORA2MA1/CNGA4/OR8B8/OR1A1/OR4D1/PRKACB/OR4DNAT1/ORA2MT11/OR51E1/OR8D1/CAMKA2MA/OR56A3/OR6NA2M/OR1M1/OR5A2MK1/OR10G3/OR1L8/OR6Y1/O…
hsa00350	Tyrosine metabolism	31	-0.634582	-1.94784	0.000179716	0.0287546	0.0273357	3397	tags=52%, list=23%, signal=40%	AOX1/IL4I1/ADH4/DBH/DDC/ADH1A/ADH1B/GOTA2M/ALDH3B1/GOT1L1/ALDH3BA2M/TH/FAHD1/AOC3/ADH6/PNMT
hsa04550	Signaling pathways regulating pluripotency of stem cells	119	-0.444923	-1.69962	0.000287792	0.0306978	0.0291831	1743	tags=21%, list=12%, signal=19%	INHBA/HOXB1/IGF1/FZDNAT1/INHBC/DVL1/TCF7/APCA2M/NODAL/MAPK1A2M/FZD5/MAPK11/LIF/BMP4/WNT5A/FGFRA2M/WNT10B/WNT10A/HRAS/PCGF1/FZD7/IDA2M/LHX5/AXINA2M/OTX1
